# Predicting cognitive function three months after surgery in patients with a glioma

**DOI:** 10.1101/2024.10.08.24315076

**Authors:** Sander Martijn Boelders, Bruno Nicenboim, Elke Butterbrod, Wouter de Baene, Eric Postma, Geert-Jan Rutten, Lee-Ling Ong, Karin Gehring

**Author notes:** **Corresponding author:** Karin Gehring, PhD, Department of Neurosurgery, Elisabeth-Tweesteden Hospital/Cognitive Neuropsychology, Tilburg University, P.O. Box 90153, Warandelaan 2, Tilburg, The Netherlands, 5000 LE,.

## Abstract

**Introduction:** Patients with a glioma often suffer from cognitive impairments both before and after anti-tumor treatment. Ideally, clinicians can rely on predictions of post-operative cognitive functioning for individual patients based on information obtainable before surgery. Such predictions would facilitate selecting the optimal treatment considering patients’ onco-functional balance.

**Method:** Cognitive functioning three months after surgery was predicted for 317 patients with a glioma across eight cognitive tests. Nine multivariate Bayesian regression models were used following a machine-learning approach while employing pre-operative neuropsychological test scores and a comprehensive set of clinical predictors obtainable before surgery. Model performances were compared using the Expected Log Pointwise Predictive Density (ELPD), and pointwise predictions were assessed using the Coefficient of Determination (R²) and Mean Absolute Error. Models were compared against models employing only pre-operative cognitive functioning and the best-performing model was interpreted. Moreover, an example prediction including uncertainty for clinical use was provided.

**Results:** The best-performing model obtained a median R² of 34.20%. Individual predictions, however, were uncertain. Pre-operative cognitive functioning was the most influential predictor. Models including clinical predictors performed similarly to those using only pre-operative functioning (ΔELPD 14.4±10.0, ΔR² −0.53%.).

**Conclusion:** Post-operative cognitive functioning cannot yet reliably be predicted from pre-operative cognitive functioning and the included clinical predictors. Moreover, predictions relied strongly on pre-operative cognitive functioning. Consequently, clinicians should not rely on the included predictors to infer patients’ cognitive functioning after treatment. Moreover, it stresses the need to collect larger cross-center multimodal datasets to obtain more certain predictions for individual patients.

**Importance of the study:** Patients with a glioma often suffer from cognitive impairments both before and after anti-tumor treatment. Ideally, clinicians would be able to rely on predictions of cognitive functioning after treatment for individual patients based on information that is obtainable before surgery. Such predictions would facilitate selecting the optimal treatment considering patients’ onco-functional balance and could improve patient counseling. First, our study shows that cognitive functioning three months after surgery cannot be reliably predicted from pre-operative cognitive functioning and the included clinical predictors, with pre-operative cognitive functioning being the most important predictor. Consequently, clinicians should not rely on the included predictors to infer individual patients’ cognitive functioning after surgery. Second, results demonstrate how individual predictions resulting from Bayesian models, including their uncertainty estimates, may ultimately be used in clinical practice. Third, our results show the importance of collecting additional predictors and stress the need to collect larger cross-center multimodal datasets.

**Key points:**

- Cognitive functioning after treatment cannot yet reliably be predicted
- Pre-operative cognitive functioning was the most important predictor
- Additional predictors and larger cross-center datasets are needed
